# REASSURED diagnostics at point-of-care in sub-Saharan Africa: A scoping review

**DOI:** 10.1101/2022.12.12.22283271

**Authors:** Boitumelo Moetlhoa, Kuhlula Maluleke, Evans M Mathebula, Kabelo Kgarosi, Siphesihle R Nxele, Bonolo Lenonyane, Tivani Mashamba-Thompson

## Abstract

Point-of-care (POC) diagnostics that meet the REASSURED criteria are essential in combating the rapid increase and severity of global health emergencies caused by infectious diseases. However, little is known about whether the REASSURED criteria are implemented in regions known to have a high burden of infectious diseases such as sub-Saharan Africa (SSA). This scoping review maps evidence of the use of REASSURED POC diagnostic tests in SSA. The scoping review was guided by the advanced methodological framework of Arksey and O’Malley, and Levac et al. We searched the following electronic databases for relevant literature: Scopus, Dimensions, ProQuest Central, Google Scholar, and EBSCOhost (MEDLINE, CINAHL, as well as AFRICA-WIDE). Two reviewers independently screened abstracts and full-text articles using the inclusion criteria as reference. We appraised the quality of the included studies using the mixed-method appraisal tool (MMAT) version 2018. We retrieved 138 publications, comprising 134 articles and four grey literature articles. Of these, only five articles were included following abstract and full-text screening. The five included studies were all conducted in SSA. The following themes emerged from the eligible articles: quality assurance on accuracy of REASSURED POC diagnostic tests, sustainability of REASSURED POC diagnostic tests, and local infrastructure capability for delivering REASSURED POC diagnostic tests to end users. All five articles had MMAT scores between 90% and 100%. In conclusion, our scoping review revealed limited published research on REASSURED diagnostics at POC in SSA. We recommend primary studies aimed at investigating the implementation of REASSURED POC diagnostic tests in SSA.
