## Supplemental document 2 for "REASSURED diagnostics at point-of-care in sub-Saharan Africa: A scoping review"

### Sheet: MMAT checklist
				SCREENING QUESTIONS		1. QUALITATIVE STUDIES					2. RANDOMIZED CONTROLLED TRIALS					3. NON-RANDOMIZED STUDIES					4. QUANTITATIVE DESCRIPTIVE STUDIES					5. MIXED METHODS STUDIES					COMMENTS
RefID	First author	Year	Title	S1. Are there clear research questions?	S2. Do the collected data allow to address the research questions?	1.1. Is the qualitative approach appropriate to answer the research question?	1.2. Are the qualitative data collection methods adequate to address the research question?	1.3. Are the findings adequately derived from the data?	1.4. Is the interpretation of results sufficiently substantiated by data?	1.5. Is there coherence between qualitative data sources, collection, analysis and interpretation?	2.1. Is randomization appropriately performed?	2.2. Are the groups comparable at baseline?	2.3. Are there complete outcome data?	2.4. Are outcome assessors blinded to the intervention provided?	2.5 Did the participants adhere to the assigned intervention?	3.1. Are the participants representative of the target population?	3.2. Are measurements appropriate regarding both the outcome and intervention (or exposure)?	3.3. Are there complete outcome data?	3.4. Are the confounders accounted for in the design and analysis?	3.5. During the study period, is the intervention administered (or exposure occurred) as intended?	4.1. Is the sampling strategy relevant to address the research question?	4.2. Is the sample representative of the target population?	4.3. Are the measurements appropriate?	4.4. Is the risk of nonresponse bias low?	4.5. Is the statistical analysis appropriate to answer the research question?	5.1. Is there an adequate rationale for using a mixed methods design to address the research question?	5.2. Are the different components of the study effectively integrated to answer the research question?	5.3. Are the outputs of the integration of qualitative and quantitative components adequately interpreted?	5.4. Are divergences and inconsistencies between quantitative and qualitative results adequately addressed?	5.5. Do the different components of the study adhere to the quality criteria of each tradition of the methods involved?		Score
1	Kimani	2017	Rethinking the Design of Low-Cost Point-of-Care Diagnostic Devices	Yes	Yes	Yes	Yes	Yes	Yes	Yes																						1
2	Land	2019	REASSURED diagnostics to inform disease control strategies, strengthen health systems and improve patient outcomes	Yes	Yes	Yes	Yes	Yes	Yes	Yes																						1
3	Smith	2020	Printed Functionality for Point-of-Need Diagnostics in Resource-Limited Settings	Yes	Yes	Yes	Yes	Yes	No	Yes																						0.95
4	Turbé	2021	Deep learning of HIV field-based rapid tests	Yes	Yes																Yes	Yes	Yes	Yes	Yes						Sample size too small compared to other pilot studies.	0.9
5	Dexter	2022	Saving lives through early diagnosis: the promise and role of point of care testing for sickle cell disease	Yes	Yes	Yes	Yes	Yes	No	Yes																					The data utilised is from reported studies which may imply a measurement of bias during characterisation of SCD POC diagnostics	0.95
6
7
8
9
10
11
12
13
14
15
